# Heterogeneity in statin responses explained by variation in the human gut microbiome

**DOI:** 10.1101/2021.12.02.21267193

**Authors:** Tomasz Wilmanski, Sergey A. Kornilov, Christian Diener, Mathew Conomos, Jennifer C. Lovejoy, Paola Sebastiani, Eric S. Orwoll, Leroy Hood, Nathan D. Price, Noa Rappaport, Andrew T. Magis, Sean M. Gibbons

## Abstract

Statins remain one of the most prescribed medications worldwide. While effective in decreasing atherosclerotic cardiovascular disease risk, statin use is associated with several side effects for a subset of patients, including disrupted metabolic control and increased risk of type II diabetes. We investigated the potential role of the gut microbiome in modifying patient response to statin therapy. In a cohort of >1840 individuals, we find that the hydrolyzed substrate for 3-hydroxy-3-methylglutarate-CoA (HMG-CoA) reductase, HMG, may serve as a reliable marker for statin on-target effects. Through exploring gut microbiome associations between blood-derived measures of statin effectiveness and metabolic health parameters among statin users and non-users, we find that heterogeneity in statin response is associated with variation in the gut microbiome. A *Bacteroides* rich, α-diversity depleted, microbiome composition corresponds to the strongest statin on-target response, but also greatest disruption to glucose homeostasis, indicating lower treatment doses and/or complementary therapies may be beneficial in those individuals. Our findings suggest a potential path towards personalizing statin treatment through gut microbiome monitoring.
