## Supplementary material for "Heterogeneity in statin responses explained by variation in the human gut microbiome": Data S1

### Sheet: data_S1_TW_12_02
Genus	P-value	Bac1	Bac2	Rum	Prev
Lachnospiraceae_ND3007_group	7.28858e-74	0.00378965	0.00013674	0.00433662	0.00265667
Lachnospira	2.06265e-27	0.0185576	0.00847789	0.0139866	0.0110173
Coprococcus_1	5.70806e-65	0.0026762	0	0.00359431	0.00293015
GCA-900066575	2.72659e-31	0.000468823	0.000117206	0.000468823	0.000468823
Coprococcus_2	2.81737e-78	0	0	0.00500078	0.00621191
Tyzzerella	2.17114e-36	0	0.000429755	0	0
Lachnospiraceae_UCG-010	1.59419e-06	0.000937647	0.000703235	0.000703235	0.000898578
Lactobacillus	6.74609e-05	0	0	3.90686e-05	0
Turicibacter	6.83458e-11	0.000117206	3.90686e-05	0.000312549	0.000156274
Ruminococcaceae_UCG-013	2.04363e-13	0.00545007	0.00351617	0.00476637	0.00304735
Butyricicoccus	1.86753e-21	0.00683701	0.00425848	0.0047273	0.0059775
Faecalibacterium	3.06186e-37	0.0995663	0.0483865	0.0741131	0.0719253
Subdoligranulum	7.75365e-54	0.027641	0.00724723	0.0307861	0.0177762
UBA1819	5.00603e-30	0.000312549	0.000566495	0.000312549	0.000117206
Negativibacillus	1.89033e-10	0.000664166	0.000195343	0.000898578	0.000312549
Ruminococcaceae_UCG-014	3.14437e-119	0.00150414	0	0.0141428	0.00593843
Butyricimonas	1.56909e-47	0	0	0.00101578	0.000898578
Phascolarctobacterium	7.53405e-11	0.00363338	0	0.0041022	0.00707142
Dialister	8.32086e-06	0	0.000976715	0	0.000468823
Family_XIII_AD3011_group	1.33058e-70	0.000820441	0.000234412	0.00175809	0.00101578
Family_XIII_UCG-001	3.21258e-78	0.000429755	0	0.000586029	0.000586029
Terrisporobacter	7.83862e-16	0	0	0	0
Romboutsia	1.78939e-26	0.00123066	0.000371152	0.00293015	0.00132833
Akkermansia	5.04312e-32	0.000800906	0	0.003985	3.90686e-05
Erysipelotrichaceae_UCG-003	6.67502e-25	0.0122089	0.00191436	0.00839975	0.00359431
Clostridium_sensu_stricto_1	2.91699e-27	0.000429755	7.81372e-05	0.00140647	0.000820441
Christensenellaceae_R-7_group	3.139e-173	0.0026176	3.90686e-05	0.0190655	0.00488358
Anaerostipes	7.93442e-10	0.0147289	0.0131661	0.0120722	0.00843882
Anaerosporobacter	2.31543e-26	0	0	0	0
Dorea	2.61351e-15	0.0144554	0.00820441	0.0128926	0.0177371
Roseburia	4.13792e-18	0.017913	0.00812627	0.0121894	0.0147679
Agathobacter	1.19315e-26	0.0527817	0.0273871	0.0300438	0.0325832
Lachnospiraceae_UCG-001	3.62068e-54	0.00427801	0	0.00308642	0.00300828
Lachnospiraceae_NK4A136_group	1.02023e-56	0.00798953	0.00166042	0.00777465	0.0094546
Lachnospiraceae_UCG-003	2.23318e-27	0	0	0	0
Sellimonas	1.95348e-41	3.90686e-05	0.000449289	0	0
Prevotella_9	2.0255e-115	0	0	0	0.196828
Prevotella_7	1.12482e-38	0	0	0	0
Alistipes	2.83857e-53	0.0180888	0.00951321	0.0223472	0.00765745
Barnesiella	1.41302e-37	0	0	0.00312549	0.000742303
Coprobacter	5.4275e-25	0	0	0	0
Odoribacter	1.44403e-35	0.00121113	0	0.00148461	0.000937647
Bacteroides	1.51389e-114	0.191925	0.262697	0.110056	0.0539537
Paraprevotella	2.29901e-29	0	0	0	0.0012502
Alloprevotella	4.19965e-52	0	0	0	0
Lachnospiraceae_FCS020_group	6.40453e-56	0.00054696	7.81372e-05	0.000820441	0.000781372
Blautia	2.11403e-15	0.067491	0.0611033	0.0531724	0.0402016
Marvinbryantia	7.48922e-84	0.00121113	0.000156274	0.00289108	0.00187529
Fusicatenibacter	2.5722e-31	0.0158033	0.00703235	0.0112518	0.0067198
CAG-56	9.20994e-58	0.00218784	0	0.00171902	0.00113299
Tyzzerella_4	5.70822e-17	0	0	0	0
Coprococcus_3	3.56171e-15	0.00500078	0.00119159	0.00433662	0.00468823
Lachnospiraceae_UCG-004	9.26437e-25	0.00257853	0.00148461	0.00121113	0.00226598
Bilophila	3.66988e-05	0.00146507	0.00115252	0.00121113	0.000703235
Desulfovibrio	1.95212e-54	0	0	0.00027348	7.81372e-05
Escherichia/Shigella	7.02244e-12	0	0.000195343	0.000117206	0
Haemophilus	3.79073e-08	3.90686e-05	0	0	0.000117206
Sutterella	1.71789e-20	0.000253946	0	0.00132833	0.00714955
Parasutterella	8.49015e-11	0.0021097	0.00041022	0.00207064	0.000234412
Methanobrevibacter	2.04982e-106	0	0	0.000781372	0
Catenibacterium	7.07593e-46	0	0	0	0
Erysipelatoclostridium	1.13816e-44	0.000859509	0.00160181	0.00054696	7.81372e-05
Faecalitalea	2.40748e-29	0	0.000293015	0	0
Holdemanella	2.36446e-47	0	0	0	0.00898578
Adlercreutzia	1.47091e-13	0.00054696	0	0.000468823	0
Senegalimassilia	3.6314e-38	0	0	0	0.00054696
Eggerthella	4.11426e-59	7.81372e-05	0.000507892	0	0
Collinsella	2.5346e-22	0.00382872	0.00101578	0.00668073	0.00566495
Ruminococcaceae_UCG-010	1.20544e-180	0.000117206	0	0.00289108	0.000586029
Ruminococcaceae_UCG-004	1.02702e-14	0.00167995	0.00101578	0.00207064	0.000625098
Flavonifractor	4.3586e-81	0.000761838	0.00236365	0.000351617	0.00027348
Ruminococcaceae_NK4A214_group	5.72262e-137	0.00226598	0	0.00793093	0.00394593
Ruminiclostridium_9	9.96039e-09	0.00212924	0.00250039	0.00250039	0.00167995
Ruminiclostridium_5	4.47864e-14	0.00312549	0.00277387	0.0041022	0.00171902
DTU089	9.34795e-17	7.81372e-05	0.000117206	0.000195343	0
CAG-352	2.39313e-24	0	0	0	0
Ruminococcus_1	2.75791e-67	0.015354	0.000195343	0.0184794	0.0103922
Ruminiclostridium_6	3.65711e-79	0.000195343	0	0.00421941	0.000468823
Oscillospira	3.11011e-18	0.000449289	0	0.000429755	0.000234412
Ruminococcaceae_UCG-003	7.5705e-76	0.00222691	0	0.0026176	0.00257853
Oscillibacter	4.59252e-15	0.00164088	0.00230505	0.00152368	0.000976715
Ruminococcaceae_UCG-002	2.19379e-139	0.00716909	0.000195343	0.0178544	0.011955
Ruminococcus_2	2.11721e-45	0.0211361	0	0.0325051	0.00828254
Ruminococcaceae_UCG-005	1.7777e-161	0.00269573	0.000156274	0.0108611	0.003985
Lachnoclostridium	4.58933e-94	0.00890764	0.0195734	0.00515706	0.00601657
